# ESBL plasmids in *Klebsiella pneumoniae*: diversity, transmission, and contribution to infection burden in the hospital setting

**DOI:** 10.1101/2021.12.20.21268000

**Authors:** Jane Hawkey, Kelly L Wyres, Louise M Judd, Taylor Harshegyi, Luke Blakeway, Ryan R Wick, Adam W J Jenney, Kathryn E Holt

## Abstract

**Background:** Resistance to third-generation cephalosporins, often mediated by extended-spectrum beta-lactamases (ESBLs), is a considerable issue in hospital-associated infections as few drugs remain for treatment. ESBL genes are often located on large plasmids that transfer horizontally between strains and species of Enterobacteriaceae and frequently confer resistance to additional drug classes. While plasmid transmission is recognised to occur in the hospital setting, the frequency and impact of plasmid transmission on infection burden, compared to ESBL+ strain transmission, is not well understood.

**Methods:** We sequenced the genomes of clinical and carriage isolates of *Klebsiella pneumoniae* species complex from a year-long hospital surveillance study to investigate ESBL burden and plasmid transmission in an Australian hospital. Long-term persistence of a key transmitted ESBL+ plasmid was investigated via sequencing of ceftriaxone-resistant isolates during four years of follow-up, beginning three years after the initial study.

**Results:** We found 25 distinct ESBL plasmids. One (Plasmid A, carrying *bla*_CTX-M-15_ in an IncF backbone similar to pKPN-307) was transmitted at least four times into different *Klebsiella* species/lineages and was responsible for half of all ESBL episodes during the initial one-year study period. Three of the Plasmid A-positive strains persisted locally 3–6 years later, and Plasmid A was detected in two additional strain backgrounds. Overall Plasmid A accounted for 21% of ESBL+ infections in the follow-up period.

**Conclusions:** Whilst ESBL plasmid transmission events were rare in this setting, they had a significant and sustained impact on the burden of ceftriaxone-resistant and multidrug-resistant infections.

**summary:** We detected a *bla*_CTX-M-15_ plasmid (Plasmid A) that transferred four times into different *Klebsiella* lineages, causing 50% of ESBL episodes during the initial study. Three Plasmid A-positive strains persisted locally 3–6 years later, accounting for 21% of ESBL+ infections.
