## Supplementary Table 2 for "ESBL plasmids in *Klebsiella pneumoniae*: diversity, transmission, and contribution to infection burden in the hospital setting"

### Sheet: Sheet1
Plasmid Group	ESBL gene	Carbapenemase gene	N patients (so same strain, same plasmid, same gene, but don't count multiple sites for one patient)	N completed genomes	N genomes with plasmid in grp (incl completed)	N plasmid -ve genomes in same ST	Species	STs (N)	median size bp (range)	Inc type	MOB	Median copy number (range)	Median mash distance (range)	median gene jaccard (range)	core AMR genes on plasmid (95%)	accessory AMR genes on plasmid
Plasmid A	CTX-M-15	-	18	20	N=39: 2 (ST221), 11 (ST29), 22 (ST323), 3 (ST347), 1 (ST74-3LV)	3 (ST221), 3 (ST29), 7 (ST323), 1 (ST347)	Kp, Kv	ST323 (12), ST29 (5), ST221 (1), ST74-3LV (1), ST347 (1, K. variicola)	243,577 (218,412 - 259,454)	IncFIB, IncFII	MOBF	1.3 (0.99 - 1.56)	0.998 (0.996 – 1.0)	0.93 (0.84 - 1)	dfrA14^, OXA-1, TEM-1D^, strA^, strB	qnrB1^, aac(6')-Ib-cr, tet(A)
Plasmid B	CTX-M-15 and VEB-1	-	4	5	6	0	Kp	ST231	128238	IncC (ST3)	MOBH	1.53 (1.1 - 1.8)	0.999 (0.999 – 1.0)	1	cmlA5, rmtB, floR, arr-2, tet(A), tet(G), sul2, dfrA23, strA, strB, aadA, ant(2'')-Ia	NA
Plasmid C	CTX-M-15	-	4	3	4	0	Kp	ST491	190,324 (184,852 - 190,324)	IncFIA,IncFII	MOBF	1.49 (1.42 - 1.5)	0.999 (0.993 – 1.0)	0.97 (0.95-0.99)	qnrB1, sul2, tet(A), dfrA14^, strA^, strB^, TEM-1D^	NA
Plasmid D	CTX-M-15	-	3	7	8	0	Kp	ST340	89,345 (89,345 - 90,173)	rep_cluster_1418, IncFIA, IncR	NA	2.2 (1.46-2.37)	1	0.99	OXA-1, TEM-1D^, qnrB1, aac(3)-Iia^, aac(6')-Ib-cr, sul2, strA^, strB, catB4	NA
pINF044	CTX-M-15	-	1	1	1	0	Kp	ST437	227214	IncFIB, IncFII	MOBF	1.07	NA	NA	aph3-Ia.v1^, OXA-1, TEM-1D^, mphA, aac(6')-Ib-cr, catA1, catB4, tet(D), sul1	NA
pINF161	CTX-M-14	-	1	1	1	6	Kp	ST661	89062	IncFIIA	MOBP	1.15	NA	NA	None	NA
Plasmid E	CTX-M-14	-	3	2 (ST17, ST17-1LV)	3	2 (ST17)	Kp	ST17, ST17-1LV	214,317 (269,043-263,601)	IncFIB,ColRNAI_rep_cluster_1857,IncFII	MOBF	1.24	0.998	0.94	LAP-2, TEM-1D^, qnrS1, catII, sul1, sul2, tet(A), dfrA1, strA^, strB	tet(D), aac(3)-IId^
Plasmid F	CTX-M-14	-	2	1	2	0	Kp	ST3062	159592	IncFIB,ColRNAI_rep_cluster_1291,IncFIIA,IncFII,IncFIA	MOBF	2.58	NA	NA	mphA, sul1, sul2, tet(A), dfrA17, strA, strB, addA5	NA
Plasmid G	CTX-M-62	-	2	1	2	1	Kp	ST15	102016	IncN,IncR	MOBP,MOBF	5.97	NA	NA	OXA-1, qnrB2, mphA, aac(6')-Ib-cr^, catB3, arr-3, sul1, dfrA17, strA, strB, aadA5	NA
pINF223	CTX-M-3	-	1	1	1	4	Kp	ST3072	60529	IncFII	MOBP	2.98	NA	NA	TEM-1D^, qnrS1	NA
pKSB1_1B	CTX-M-55	-	1	1	1	0	Kp	ST1213	113743	IncI2	MOBP	1.3	NA	NA	none	none
pINF058	SHV-12	-	1	1	1	0	Kv	ST3076 (K. variicola)	279735	IncH	MOBH	1.55	NA	NA	TEM-1D^, mcr9.1, qnrA1^, catII.2, sul1, tet(D), dfrA19, strB,	NA
pMSB1_1A	CTX-M-15	-	1	1	1	2 (but all genomes in this group have additional chromosomal CTX-M-15)	Ec	ST617	173787	IncFIB,IncFIIA,IncFII,IncFIA	MOBF	1.53	NA	NA	OXA-1, TEM-198, mphA, aac(3)-Iid, catA1, sul1, tetB, dfrA17, aac(6')-Ib-cr, aadA5	NA
pMSB1_9I	CTX-M-15	-	1	1	1	1 has ST10_B plasmid, 1 has ST10_C plasmid; 2 ESBL -ve	Ec	ST10	44618	IncFIIA,IncFII	MOBF	1.3	NA	NA	none	NA
pMINF_8D	CTX-M-15	-	1	1	1	1 has ST10_A plasmid, 1 has ST10_B plasmid; 2 ESBL -ve	Ec	ST10	115278	rep_cluster_488	NA	1.72	NA	NA	none	NA
pMINF_1D	CTX-M-15	-	1	1	1	0	Ec	ST141	125802	IncFIB,IncFIIA,IncFII,IncFIA	MOBF	1.55	NA	NA	tetB	NA
Plasmid H	CTX-M-14	-	2	1	2	0	Ec	ST48	10057	none detected	none detected	15.81	NA	NA	mphA, aac(3)-IIa	NA
pMINF_2E	CTX-M-14	-	1	1	1	0	Ec	ST602	207369	IncFIB,IncFIIA,IncFII	MOBP,MOBF	1.58	NA	NA	none	NA
Plasmid I	CTX-M-14	-	2	1	2	2 have ST38_B plasmid instead	Ec	ST38	70350	IncFIIA,IncFII	MOBF	2.71	NA	NA	none	NA
pMSB1_5C	CTX-M-14	-	1	1	1	0	Em	ST3727	70361	IncFIIA,IncFII	MOBF	2.63	Na	NA	none	NA
Plasmid J	CTX-M-27	-	2	1	3	5	Ec	ST131	112822	IncFIB,IncFIIA,IncFII,IncFIA	MOBF	1.95	NA	NA	none	NA
Plasmid K	CTX-M-27	-	1	2	2	2 have ST38_A plasmid instead	Ec	ST38	160,498 (160,467 - 160,530)	IncFIB,ColRNAI_rep_cluster_1291,IncFIIA,IncFII,IncFIA	MOBF	1.91 (1.82 - 2)	0.999	0.989	aadA5, strB, dfrA17, tetA, sul1, sul2, mphA, emrB, TEM-198	none
pMINF_9A	CTX-M-27	-	1	1	1	4	Ec	ST648	139312	IncFIB,IncFIIA,IncFII,IncFIA	MOBF	1.79	NA	NA	aadA5, strB, dfrA17, tetA, sul1, sul2, mphA	NA
Plasmid L	CTX-M-62	-	2	1	2	0	Ec	ST176	59604	IncN	MOBF	4.83	NA	NA	aadA2, dfrA12, sul1, mphA, qnrB	NA
Plasmid O	CMY-42	-	2	1	2	0	Ec	ST354	47582	IncI1	MOBP	2.05	NA	NA	none	NA
Plasmid M	-	OXA-48	5	5	9	3 (ST38)	Kp, Ec	ST231 (Kp), ST38 (E. coli)	65,499 (65,499 - 65,454)	IncL	MOBP	2.2 (1.47 - 2.73)	0.97 (0.94 - 1)	0.98 (0.96 - 1)	none
Plasmid N	-	IMP-4	2	3	4	4	Kp	ST340	221,606 (217,688 - 221,6060)	IncC (ST3)	MOBH	1.8 (0.85 - 1.85)			aac(3)-IIa.v1^, aac(6')-Ib-cr, mphA, tet(A), TEM-1D^
