## Supplementary Table 3 for "ESBL plasmids in *Klebsiella pneumoniae*: diversity, transmission, and contribution to infection burden in the hospital setting"

### Sheet: Sheet1
accession	country	year	sample	biosample	ST
ERR319548	Kenya	2004	blood	SAMEA2054619	ST323
ERR1289790	Spain	2014	puncture fluid	SAMEA3649508	ST323
ERR1289822	Spain	2014	urine	SAMEA3649540	ST323
ERR1334499	Greece	2014	urine	SAMEA3649778	ST323
ERR1514950	Ireland	2013	urine	SAMEA3727558	ST323
ERR1217451	Italy	2013	urine	SAMEA3538801	ST323
ERR1334713	Portugal	2014	lower respiratory tract secretion	SAMEA3649886	ST323
ERR1204935	Slovakia	2014	wound	SAMEA3498977	ST323
ERR319543	Kenya	2004	blood	SAMEA2053853	ST323
ERR257640	UK	2006	blood	SAMEA1713043	ST29
ERR314402	UK	2012	urine	SAMEA2053792	ST29
ERR319533	Kenya	2003	blood	SAMEA2054614	ST29
ERR319549	Kenya	2004	blood	SAMEA2053912	ST29
ERR3416076	Madagascar	unknown	unknown	SAMEA5753466	ST29
ERR3416349	Senegal	unknown	unknown	SAMEA5753775	ST29
ERR349820	Nepal	2012	ET Tip	SAMEA2073314	ST29
ERR349842	Nepal	2012	urine	SAMEA2073507	ST29
ERR1217177	Montenegro	2014	urine	SAMEA3538551	ST29
ERR1216964	Germany	2014	gall bladder	SAMEA3512045	ST347
ERR1216986	Germany	2014	blood	SAMEA3512067	ST347
ERR1375007	UK	2014	urine	SAMEA3673054	ST347
